# Spectrum of somatic mutational features of colorectal tumors in ancestrally diverse populations

**DOI:** 10.1101/2024.03.11.24303880

**Authors:** Marco Matejcic, Jamie K. Teer, Hannah J. Hoehn, Diana B. Diaz, Kritika Shankar, Jun Gong, Nathalie T. Nguyen, Nicole Lorona, Domenico Coppola, Clifton Fulmer, Ozlen Saglam, Kun Jiang, Douglas Cress, Teresita Muñoz-Antonia, Idhaliz Flores, Edna Gordian, José A. Oliveras Torres, Seth I. Felder, Julian A. Sanchez, Jason Fleming, Erin M. Siegel, Jennifer A. Freedman, Julie Dutil, Mariana C. Stern, Brooke L. Fridley, Jane C. Figueiredo, Stephanie L. Schmit

**Affiliations:** Department of Biostatistics and Bioinformatics, H. Lee Moffitt Cancer Center & Research Institute, Tampa, FL; Department of Cancer Epidemiology, H. Lee Moffitt Cancer Center & Research Institute, Tampa, FL; Non-Therapeutic Research Office, H. Lee Moffitt Cancer Center & Research Institute, Tampa, FL; Genomic Medicine Institute, Lerner Research Institute, Cleveland Clinic, Cleveland, OH; Department of Medicine, Samuel Oschin Comprehensive Cancer Institute, Cedars-Sinai Medical Center, Los Angeles, CA; Department of Anatomic Pathology, H. Lee Moffitt Cancer Center & Research Institute, Tampa, FL; Department of Pathology, Robert J. Tomsich Pathology and Laboratory Medicine Institute, Cleveland Clinic Foundation, Cleveland, OH; Department of Molecular Oncology, H. Lee Moffitt Cancer Center & Research Institute, Tampa, FL; Puerto Rico Biobank, H. Lee Moffitt Cancer Center & Research Institute, Tampa, Florida and Ponce Health Sciences University, Ponce, PR; Department of Gastrointestinal Oncology, H. Lee Moffitt Cancer Center & Research Institute, Tampa, FL; Department of Medicine, Division of Medical Oncology, Duke University School of Medicine, Durham, NC; Duke Cancer Institute, Durham, NC; Cancer Biology Division, Ponce Research Institute, Ponce Health Sciences University, Ponce, Puerto Rico; Department of Preventive Medicine, Keck School of Medicine, University of Southern California/Norris Comprehensive Cancer Center, Los Angeles, CA, USA; Population and Cancer Prevention Program, Case Comprehensive Cancer Center, Cleveland, OH

**Keywords:** Ancestry, Colorectal Cancer, Genomics, Hispanic, Latin*

## Abstract

Ancestrally diverse and admixed populations, including the Hispanic/Latino/a/x/e community, are underrepresented in cancer genetic and genomic studies. Leveraging the Latino Colorectal Cancer Consortium, we analyzed whole exome sequencing data on tumor/normal pairs from 718 individuals with colorectal cancer (128 Latino, 469 non-Latino) to map somatic mutational features by ethnicity and genetic ancestry.

Global proportions of African, East Asian, European, and Native American ancestries were estimated using ADMIXTURE. Associations between global genetic ancestry and somatic mutational features across genes were examined using logistic regression.

*TP53*, *APC*, and *KRAS* were the most recurrently mutated genes. Compared to non-Latino individuals, tumors from Latino individuals had fewer *KRAS* (OR=0.64, 95%CI=0.41-0.97, p=0.037) and *PIK3CA* mutations (OR=0.55, 95%CI=0.31-0.98, p=0.043). Genetic ancestry was associated with presence of somatic mutations in 39 genes (FDR-adjusted LRT p<0.05). Among these genes, a 10% increase in African ancestry was associated with significantly higher odds of mutation in *KNCN* (OR=1.34, 95%CI=1.09–1.66, p=5.74×10^-3^) and *TMEM184B* (OR=1.53, 95%CI=1.10–2.12, p=0.011). Among RMGs, we found evidence of association between genetic ancestry and mutation status in *CDC27* (LRT p=0.0084) and between *SMAD2* mutation status and AFR ancestry (OR=1.14, 95%CI=1.00-1.30, p=0.046). Ancestry was not associated with tumor mutational burden. Individuals with above-average Native American ancestry had a lower frequency of microsatellite instable (MSI-H) vs microsatellite stable tumors (OR=0.45, 95%CI=0.21-0.99, p=0.048).

Our findings provide new knowledge about the relationship between ancestral haplotypes and somatic mutational profiles that may be useful in developing precision medicine approaches and provide additional insight into genomic contributions to cancer disparities.

**Significance:** Our data in ancestrally diverse populations adds essential information to characterize mutational features in the colorectal cancer genome. These results will help enhance equity in the development of precision medicine strategies.
