## Supplementary Figure 3 for "Spectrum of somatic mutational features of colorectal tumors in ancestrally diverse populations"

### Sheet: Sheet1
Supplementary Figure 3
Supplementary Figure 3. Mutation landscape in 718 colorectal cancer patients.
Oncoprint of the top mutated genes from robust regression analysis. Each column represents an individual patient. Red=missense mutation; Black=protein truncating mutation.
